# Expanding CIRdb, a comprehensive catalog of whole-exome sequencing data of Canary Islanders

**DOI:** 10.1101/2025.11.24.25340885

**Authors:** Ana Díaz-de Usera, Luis A. Rubio-Rodríguez, Adrián Muñoz-Barrera, Jose M. Lorenzo-Salazar, Beatriz Guillen-Guio, David Jáspez, Almudena Corrales, Itahisa Marcelino-Rodríguez, María Del Cristo Rodríguez-Pérez, Antonio Cabrera-de León, Rafaela González-Montelongo, Raquel Cruz-Guerrero, Ángel Carracedo, Carlos Flores

## Abstract

Within the intricate European genetic diversity landscape, Canary Islanders exhibit a unique genetic admixture, comprising European (EUR), North African (NAF), and sub-Saharan African (SSA) ancestries. This study aimed to comprehensively characterize the full spectrum of small genetic variation among 920 unrelated donors from this population based on whole-exome sequencing data to further develop CIRdb as the Canary Islanders-specific reference catalog of genetic variation. We combined this with SNP array data and whole-genome sequencing for specific analyses, revealing a total of 387,555 variants, of which 15.1% were previously unreported. Notably, 74.4% of these variants were classified as rare (with frequency <0.5%), including up to 40% of singletons. We also identified and curated a set of 2,068 variants prioritized as putative pathogenic. Intriguingly, the novel pathogenic variants exhibited enrichment in respiratory, cardiovascular, and metabolic disorders. Genetic differentiation patterns clustered separately individuals from the smallest islands, providing fine-grained insights into within-archipelago differentiation. A scan of local genetic ancestry deviations across the genome revealed an EUR ancestry enrichment around the 17q21.31 inversion, widely recognized for positive selection and associated to pleiotropic effects across pulmonary, infectious, and immunological diseases. Our results also evidenced a selective sweep shared by Canary Islanders and the NAF population around Prune Exopolyphosphatase 1 gene, which is associated with body mass index, cardiovascular health, and metabolic traits. Taken together, CIRdb presents a valuable resource of exome-wide genetic variation in a population at the edge of Southwestern European genetic diversity.
