## Supplementary material for "Expanding CIRdb, a comprehensive catalog of whole-exome sequencing data of Canary Islanders": Table S3

### Sheet: TableS3
Supplementary Table S3. Association between the 16 variants which showed statistically significant differences in alternative allele frequencies with islands populations and the TOP5 V2G genes from Open Target Genetics and the TOP5 diseases/phenotypes associated from Open Target Platform.
Chromosome	Position (a)	Ref	Alt	rsID	CADD scaled	VEP (b)	TOP 5 V2G (c) genes (d)		TOP 5 diseases/phenotypes associated (e)	Overall association score (e)	Islands (f)
1	1242707	A	G	rs2274262	4.78	Intron variant	SDF4	0.232746	Hair color / Blood protein measurement / Psoriasis / Ulcerative colitis / Crohn's disease	0.11 / 0.10 / 0.07 / 0.07 / 0.07	La Gomera
							MXRA8	0.232746	Abnormality of brain morphology / Intraocular pressure measurement / Systolic blood pressure / Sitting height measurement / Autosomal recessive non-syndromic intellectual disability	0.27 / 0.13 / 0.11 / 0.11 / 0.09
							ANKRD65	0.216121	Diastolic blood pressure / Refractive error measurement / Schizophrenia / Monoamine oxidase A deficiency / Systolic blood pressure	0.15 / 0.10 / 0.06 / 0.06 / 0.04
							TAS1R3	0.216121	Lung adenocarcinoma / Breast adenocarcinoma / Squamous cell lung carcinoma / Head and neack squamous cell carcinoma / Gastric adenocarcinoma	0.18 / 0.16 / 0.13 / 0.13 / 0.10
							CPTP	0.216121	Refractive error measurement / Systolic blood pressure / Pulse pressure measurement / Myxedema / Ulcerative colitis	0.19 / 0.10 / 0.07 / 0.04 / 0.03
1	1254841	C	G	rs10907179	18.1	Synonymous variant	INTS11	0.299244	Inflammatory bowel disease / Refractive error measurement / Ulcerative colitis / Myxedema / Pulse pressure measurement	0.13 / 0.12 / 0.12 / 0.09 / 0.06	La Gomera
							MXRA8	0.265995	Abnormality of brain morphology / Intraocular pressure measurement / Systolic blood pressure / Sitting height measurement / Autosomal recessive non-syndromic intellectual disability	0.27 / 0.13 / 0.11 / 0.11 / 0.09
							SDF4	0.24937	Hair color / Blood protein measurement / Psoriasis / Ulcerative colitis / Crohn's disease	0.11 / 0.10 / 0.07 / 0.07 / 0.07
							ANKRD65	0.232746	Diastolic blood pressure / Refractive error measurement / Schizophrenia / Monoamine oxidase A deficiency / Systolic blood pressure	0.15 / 0.10 / 0.06 / 0.06 / 0.04
							CPTP	0.232746	Refractive error measurement / Systolic blood pressure / Pulse pressure measurement / Myxedema / Ulcerative colitis	0.19 / 0.10 / 0.07 / 0.04 / 0.03
1	22310725	G	C	rs3820287	4.82	Synonymous variant	CDC42	0.174559	Macrothrombocytopenia-lymphedema-developmental delay-facial dysmorphism-camptodactyly syndrome / Genetic disorder / Abnormality of the inmune system / Neurodevelopmental abnormality / Postnatal growth retardation	0.74 / 0.45 / 0.40 / 0.40 / 0.40	Lanzarote
							CELA3B	0.166247	Neutrophil count / Myeloid white cell count / Neutrophil percentage of leukocytes / Monocyte percentage of leukocytes / Granulocyte percentage of myeloid white cells	0.29 / 0.25 / 0.25 / 0.23 / 0.21
							CELA3A	0.0831234	Neutrophil count / Monocyte percentage of leukocytes / Neutrophil percentage of leukocytes / Granulocyte percentage of myeloid white cells / Basophil count	0.39 / 0.25 / 0.18 / 0.18 / 0.18
							HSPG2	0.0748111	Schwartz-Jampel syndrome / Dyssegmental dysplasia, Silverman-Handmaker type / AL amyloidosis / Osteosarcoma / PR interval	0.75 / 0.72 / 0.37 / 0.31 / 0.29
							WNT4	0.0581864	Atypical Mayer-Rokitansky-Küster-Hauser syndrome / Mayer-Rokitansky-Küster-Hauser syndrome / SERKAL syndrome / Body height / Bone density	0.66 / 0.57 / 0.52 / 0.43 / 0.42
1	85488030	G	A	rs2028304	10.4	Synonymous variant	MCOLN3	0.241058	Hair color / Glioblastoma multiforme / Breast adenocarcinoma / Hair colour measurement / Lung adenocarcinoma	0.18 / 0.18 / 0.16 / 0.13 / 0.12	La Palma
							MCOLN2	0.207809	PHF-tau measurement / Glioblastoma multiforme / Hair color / Breast adenocarcinoma / Hair colour measurement	0.29 / 0.18 / 0.16 / 0.16 / 0.13
							DNAI3	0.124937	Hair color / Hair colour measurement / PHF-tau measurement / Central nervous system cancer / Sitting height measurement	0.33 / 0.26 / 0.05 / 0.03 / 0.03
							LPAR3	0.0581864	Heel bone mineral density / Bone quantitative ultrasound measurement / PHF-tau measurement / t-tau:beta-amyloid 1-42 ratio measurement / Glioblastoma multiforme	0.48 / 0.40 / 0.33 / 0.30 / 0.26
							SYDE2	0.0498741	Multiple sclerosis / Body mass index / Urinary metabolite measurement / Lean body mass / Serum dimethylarginine measurement	0.24 / 0.03 / 0.03 / 0.03 / 0.02
1	117559726	A	G	rs2249265	0.001	Missense variant	CD101	0.299244	Neutrophil count / Type II diabetes mellitus / Leukocyte count / Myeloid white cell count / Neutrophil percentage of leukocytes	0.37 / 0.28 / 0.28 / 0.25 / 0.21	La Gomera
							PTGFRN	0.182872	Blood protein measurement / Type II diabetes mellitus / Eosinophil count / Neutrophil count / Cancer	0.35 / 0.27 / 0.26 / 0.08 / 0.08
							CD2	0.10806	Psoriasis / Atopic eczem / Immune system disease / Pityriasis rubra pilaris / Rheumatoid arthritis	0.63 / 0.37 / 0.37 / 0.37 / 0.34
							TTF2	0.0748111	Ovarian carcinoma / Non-small cell lung carcinoma / Worry measurement / Congenital hypothyroidism / Non-syndromic pontocerebellar hypoplasia	0.17 / 0.05 / 0.02 / 0.02 / 0.01
							TRIM45	0.0664987	Acute myeloid leukemia / Neoplasm / Worry measurement / Glioblastoma multiforme / Self reported educational attainment	0.20 / 0.04 / 0.04 / 0.04 / 0.02
chr5	178634619	C	T	rs423552	0.015	Synonymous variant	ADAMTS2	0.14131	Ehlers-Danlos syndrome, dermatosparaxis type / Refractive error measurement / FEV/FEC ratio / Alkaline phosphatase measurement / Breast adenocarcinoma	0.71 / 0.50 / 0.37 / 0.31 / 0.25	Tenerife
							ZNF354C	0.0581864	BMI-adjusted waist circumference / Body fat distribution / Body height / Waist-hip ratio / FEV/FEC ratio	0.31 / 0.27 / 0.26 / 0.22 / 0.22
							ZNF879	0.0498741	Body fat distribution / Waist-hip ratio / FEV/FEC ratio / Oral squamous cell carcinoma	0.11 / 0.02 / 0.02 / 0.001
							GRM6	0.0498741	Congenital stationary night blindness / Retinal dystrophy / Leber congenital amaurosis / Glioblastoma multiforme / Lung adenocarcinoma	0.79 / 0.44 / 0.33 / 0.22 / 0.18
							ZNF454	0.0415617	Down syndrome / Pancreatic adenocarcinoma / Abnormality of refraction / Refractive error measurement / FEV/FEC ratio	0.04 / 0.03 / 0.03 / 0.03 / 0.02
9	139994102	G	A	rs4880200	1.59	Intron variant	DPP7	0.365743	Blood protein measurement / Cerebrospinal fluid biomarker measurement / Platelet count / Monocyte count / Monocyte percentage of leukocytes	0.24 / 0.16 / 0.09 / 0.07 / 0.04	All
							MAN1B1	0.274559	Autosomal recessive non-syndromic intellectual disability / X-linked non-syndromic intellectual disability / MAN1B1-CDG / COVID-19 / Genetic disorder	0.75 / 0.53 / 0.46 / 0.37 / 0.34
							UAP1L1	0.232746	Platelet count / Monocyte count / Cerebrospinal fluid biomarker measurement / Neoplasm / Esophageal squamous cell carcinoma	0.15 / 0.10 / 0.09 / 0.06 / 0.03
							FUT7	0.224433	Lymphocyte count / Leukocyte count / e-selectin measurement / Lymphocyte percentage of leukocytes / Monocyte percentage of leukocytes	0.37 / 0.25 / 0.19 / 0.16 / 0.10
							ABCA2	0.224433	Intellectual developmental disorder with poor growth and with or without seizures or ataxia / Monocyte percentage of leukocytes / Cutaneous melanoma / Lymphocyte percentage of leukocytes / Lymphocyte count	0.59 / 0.16 / 0.13 / 0.12 / 0.10
9	140002989	T	C	rs4880091	6.54	Missense variant	MAN1B1	0.415617	Autosomal recessive non-syndromic intellectual disability / X-linked non-syndromic intellectual disability / MAN1B1-CDG / COVID-19 / Genetic disorder	0.75 / 0.53 / 0.46 / 0.37 / 0.34	All
							DPP7	0.365743	Blood protein measurement / Cerebrospinal fluid biomarker measurement / Platelet count / Monocyte count / Monocyte percentage of leukocytes	0.24 / 0.16 / 0.09 / 0.07 / 0.04
							UAP1L1	0.241058	Platelet count / Monocyte count / Cerebrospinal fluid biomarker measurement / Neoplasm / Esophageal squamous cell carcinoma	0.15 / 0.10 / 0.09 / 0.06 / 0.03
							SAPCD2	0.224433	Niemann-Pick disease type C / Platelet count / Glioblastoma multiforme / Gonorrhea / Monocyte count	0.07 / 0.06 / 0.05 / 0.05 / 0.05
							FUT7	0.216121	Lymphocyte count / Leukocyte count / e-selectin measurement / Lymphocyte percentage of leukocytes / Monocyte percentage of leukocytes	0.37 / 0.25 / 0.19 / 0.16 / 0.10
9	140006425	C	G	rs10747048	0.202	Synonymous variant	DPP7	0.498741	Blood protein measurement / Cerebrospinal fluid biomarker measurement / Platelet count / Monocyte count / Monocyte percentage of leukocytes	0.24 / 0.16 / 0.09 / 0.07 / 0.04	All
							MAN1B1	0.307557	Autosomal recessive non-syndromic intellectual disability / X-linked non-syndromic intellectual disability / MAN1B1-CDG / COVID-19 / Genetic disorder	0.75 / 0.53 / 0.46 / 0.37 / 0.34
							ABCA2	0.274307	Intellectual developmental disorder with poor growth and with or without seizures or ataxia / Monocyte percentage of leukocytes / Cutaneous melanoma / Lymphocyte percentage of leukocytes / Lymphocyte count	0.59 / 0.16 / 0.13 / 0.12 / 0.10
							FUT7	0.241058	Lymphocyte count / Leukocyte count / e-selectin measurement / Lymphocyte percentage of leukocytes / Monocyte percentage of leukocytes	0.37 / 0.25 / 0.19 / 0.16 / 0.10
							UAP1L1	0.241058	Platelet count / Monocyte count / Cerebrospinal fluid biomarker measurement / Neoplasm / Esophageal squamous cell carcinoma	0.15 / 0.10 / 0.09 / 0.06 / 0.03
11	5510284	A	G	rs417425	0.022	Synonymous variant	OR52D1	0.166247	Neuroblastoma / Prostate adenocarcinoma / Clear cell renal carcinoma / Breast adenocarcinoma / Acute myeloid leukemia	0.21 / 0.18 / 0.18 / 0.18 / 0.14	La Gomera
							HBG2	0.108312	Hemoglobinopathy Toms River / Cyanosis , transient neonatal / Fetal hemoglobin measurement / Hereditary persistence of fetal hemoglobin - beta-thalassemia / Delta-beta-thalassemia	0.71 / 0.66 / 0.60 / 0.55 / 0.46
							OR51B5	0.108312	Sensory perception of smell / Hepatocellular carcinoma / Clear cell renal carcinoma / Breast adenocarcinoma / Malaria	0.19 / 0.19 / 0.18 / 0.18 / 0.15
							HBE1	0.108312	Beta-thalassemia / Sensory perception of smell / Low grade glioma / Breast adenocarcinoma / Malaria	0.35 / 0.19 / 0.18 / 0.18 / 0.17
							OR52N1	0.10806	Neuroblastoma / Medulloblastoma / Multiple myeloma / Pharynx cancer / Oral cavity cancer	0.21 / 0.21 / 0.16 / 0.04 / 0.04
11	5510497	T	C	rs2467219	16.1	Synonymous variant	OR52D1	0.166247	Neuroblastoma / Prostate adenocarcinoma / Clear cell renal carcinoma / Breast adenocarcinoma / Acute myeloid leukemia	0.21 / 0.18 / 0.18 / 0.18 / 0.14	La Gomera
							HBG2	0.108312	Hemoglobinopathy Toms River / Cyanosis , transient neonatal / Fetal hemoglobin measurement / Hereditary persistence of fetal hemoglobin - beta-thalassemia / Delta-beta-thalassemia	0.71 / 0.66 / 0.60 / 0.55 / 0.46
							OR51B5	0.108312	Sensory perception of smell / Hepatocellular carcinoma / Clear cell renal carcinoma / Breast adenocarcinoma / Malaria	0.19 / 0.19 / 0.18 / 0.18 / 0.15
							HBE1	0.108312	Beta-thalassemia / Sensory perception of smell / Low grade glioma / Breast adenocarcinoma / Malaria	0.35 / 0.19 / 0.18 / 0.18 / 0.17
							OR52N1	0.10806	Neuroblastoma / Medulloblastoma / Multiple myeloma / Pharynx cancer / Oral cavity cancer	0.21 / 0.21 / 0.16 / 0.04 / 0.04
11	5510626	T	C	rs444878	1.11	Synonymous variant	OR52D1	0.166247	Neuroblastoma / Prostate adenocarcinoma / Clear cell renal carcinoma / Breast adenocarcinoma / Acute myeloid leukemia	0.21 / 0.18 / 0.18 / 0.18 / 0.14	La Gomera
							HBG2	0.108312	Hemoglobinopathy Toms River / Cyanosis , transient neonatal / Fetal hemoglobin measurement / Hereditary persistence of fetal hemoglobin - beta-thalassemia / Delta-beta-thalassemia	0.71 / 0.66 / 0.60 / 0.55 / 0.46
							OR51B5	0.108312	Sensory perception of smell / Hepatocellular carcinoma / Clear cell renal carcinoma / Breast adenocarcinoma / Malaria	0.19 / 0.19 / 0.18 / 0.18 / 0.15
							HBE1	0.108312	Beta-thalassemia / Sensory perception of smell / Low grade glioma / Breast adenocarcinoma / Malaria	0.35 / 0.19 / 0.18 / 0.18 / 0.17
							OR52N1	0.10806	Neuroblastoma / Medulloblastoma / Multiple myeloma / Pharynx cancer / Oral cavity cancer	0.21 / 0.21 / 0.16 / 0.04 / 0.04
14	22237127	C	T	rs760008	1.94	Synonymous variant	OR4E2	0.0664987	Hepatocellular carcinoma / Pancreatic adenocarcinoma / Breast adenocarcinoma / Monocyte count / Myopia	0.18 / 0.18 / 0.18 / 0.12 / 0.11	Tenerife
							OR4E1	0.0664987	Monocyte count / Myopia / Age at onset / DNA methylation / Sleep measurement	0.13 / 0.13 / 0.13 / 0.03 / 0.03
							OR10G2	0.0581864	Thyroid gland adenocarcinoma / Clear cell renal carcinoma / Breast adenocarcinoma / Dementia / Monocyte count	0.22 / 0.18 / 0.18 / 0.16 / 0.11
							OR10G3	0.0498741	Diet measurement / Clear cell renal carcinoma / Multiple myeloma / Myopia / Age at onset	0.41 / 0.18 / 0.16 / 0.06 / 0.06
							SALL2	0.0415617	Ocular coloboma / Coloboma of choroid and retina / Coloboma of macula / Coloboma of eyelid / Coloboma of optic papilla	0.48 / 0.37 / 0.37 / 0.37 / 0.37
14	31549745	T	G	rs11621299	1.2	Intron variant	AP4S1	0.166499	Hereditary spastic paraplegia / Severe intellectual disability and progressive spastic paraplegia / Spastic paraplegia / Hereditary spastic paraplegia 52 / Genetic disorder	0.65 / 0.49 / 0.49 / 0.44 / 0.44	La Gomera , Tenerife, Lanzarote
							STRN3	0.14131	Neuroimaging measurement / Platelet count / Mean platelet volume / Brain volume measurement / White matter microstructure measurement	0.41 / 0.39 / 0.38 / 0.36 / 0.29
							HECTD1	0.0581864	Mean corpuscular volume / Clear cell renal carcinoma / Reticulocyte measurement / Isolated spina bifida / Red blood cell distribution width	0.29 / 0.18 / 0.10 / 0.09 / 0.08
							COCH	0.0498741	Autosomal dominant non-syndromic sensorineural deafness type DFNA / Deafness, autosomal recessive 110 / Deafness / Rare genetic deafness / Non-syndromic genetic deafness	0.76 / 0.54 / 0.53 / 0.45 / 0.37
							HEATR5A	0.024937	Birth weight / Diet measurement / Low density lipoprotein cholesterol measurement / Skull Fractures / Chronic kidney disease	0.22 / 0.19 / 0.09 / 0.03 / 0.01
14	33046388	A	G	rs1950703	9.76	Synonymous variant	AKAP6	0.124685	Atrial fibrillation / Atrial flutter / PR interval / FEV/FEC ratio / Body mass index	0.49 / 0.41 / 0.41 / 0.41 / 0.34	Tenerife, Gran Canaria
							NPAS3	0.024937	Self reported educational attainment / Insomnia measurement / Smoking status measurement / Schizophrenia / Autism spectrum disorder	0.40 / 0.40 / 0.38 / 0.37 / 0.35
16	89379936	T	C	rs3102350	0.765	3 prime UTR variant	SLC22A31	0.166247	Red blood cell distribution width / Herpes Zoster / Cystatin C measurement / Lymphocyte count / Papillary thyroid carcinoma	0.28 / 0.15 / 0.10 / 0.05 /0.04	La Palma, Gran Canaria
							ANKRD11	0.075063	KBG syndrome / Genetic disorder / Global developmental delay / Intellectual disability / Mental retardation	0.80 / 0.55 / 0.54 / 0.54 / 0.54
							SPG7	0.0748111	Autosomal recessive spastic paraplegia type 7 / Hereditary spastic paraplegia / Spastic ataxia / Gait ataxia / Genetic disorder	0.83 / 0.59 / 0.47 / 0.46 / 0.46
							ZNF778	0.0664987	Cystatin C measurement / Obesity / Seizure / Microcephaly / Global developmental delay	0.12 / 0.12 / 0.12 / 0.12 / 0.12
							CPNE7	0.0581864	Age at first sexual intercourse measurement / Cognitive function measurement / Suntan / Smoking cessation / Smoking behaviour measurement	0.28 / 0.26 / 0.26 / 0.26 / 0.26
(a) From GRCh37/hg19 coordinates
(b) Most severe consequence
(c) V2G score: Variant to Gene score (Ghoussaini et al. 2021)
(d) From Open Target Genetics (https://genetics.opentargets.org/)
(e) From Open Target Platform (https://platform.opentargets.org/)
(f) El Hierro presented significant differences in the alternative allele frequency in relation to these islands. El Hierro always showed higher alternative allele frequency values​.
