## Supplementary material for "Expanding CIRdb, a comprehensive catalog of whole-exome sequencing data of Canary Islanders": Table S6

### Sheet: TableS6
Supplementary Table S6. Putative pathogenic novel variants.
CHROM	POS	REF	ALT	Func.refGene	Gene.refGene
1	3754084	C	A	splicing	CEP104
1	3754085	T	A	splicing	CEP104
1	10186850	A	T	splicing	UBE4B
1	10186851	G	T	splicing	UBE4B
1	10357256	C	A	exonic	KIF1B
1	19490322	C	A	splicing	UBR4
1	19514035	C	A	splicing	UBR4
1	19553946	T	A	splicing	EMC1
1	21097567	C	G	splicing	HP1BP3
1	22079613	C	A	splicing	USP48
1	22084171	A	T	exonic	USP48
1	23382427	A	T	exonic	KDM1A
1	29064773	C	T	exonic	YTHDF2
1	39719968	A	T	splicing	MACF1
1	39924101	C	A	exonic	MACF1
1	40546160	C	A	splicing	PPT1
1	44133467	A	T	exonic	KDM4A
1	52850341	C	A	exonic	ORC1
1	52871354	G	T	exonic	PRPF38A
1	53453699	A	T	splicing	SCP2
1	53453700	G	T	splicing	SCP2
1	55604684	C	A	splicing	USP24
1	57537244	A	T	exonic	DAB1
1	57611100	G	A	exonic	DAB1
1	57611103	C	A	splicing	DAB1
1	63872057	C	A	exonic	ALG6
1	65831566	A	T	splicing	DNAJC6
1	65831567	G	T	splicing	DNAJC6
1	65878605	A	T	splicing	DNAJC6
1	66062133	A	T	exonic	LEPR
1	67428827	C	A	exonic	MIER1
1	70555408	A	T	splicing	LRRC7
1	70555409	G	T	splicing	LRRC7
1	70710489	C	A	exonic	SRSF11
1	70895999	G	T	splicing	CTH
1	78186862	G	T	exonic	USP33
1	78186871	A	T	exonic	USP33
1	78194129	G	T	exonic	USP33
1	78200102	C	A	splicing	USP33
1	78200103	T	A	splicing	USP33
1	78383939	T	A	exonic	NEXN
1	91405613	A	T	exonic	ZNF644
1	92712617	A	C	splicing	GLMN
1	94471139	C	A	splicing	ABCA4
1	94471140	T	A	splicing	ABCA4
1	98348931	C	A	splicing	DPYD
1	100672193	C	A	splicing	DBT
1	100672194	T	A	splicing	DBT
1	100963685	C	G	exonic	CDC14A
1	103348868	C	A	splicing	COL11A1
1	103573627	A	T	splicing	COL11A1
1	103573628	C	T	splicing	COL11A1
1	109466756	C	T	exonic	GPSM2
1	109770972	A	T	splicing	SARS
1	109806311	G	A	exonic	CELSR2
1	109898093	T	A	splicing	SORT1
1	113657455	C	A	exonic	LRIG2
1	115277145	C	A	splicing	CSDE1
1	115277146	T	A	splicing	CSDE1
1	146747015	A	T	splicing	CHD1L
1	146747016	G	T	splicing	CHD1L
1	151630893	T	A	exonic	SNX27
1	151655900	C	A	exonic	SNX27
1	151665908	C	A	exonic	SNX27
1	153741367	A	T	splicing	INTS3
1	153741368	G	T	splicing	INTS3
1	154213987	A	T	splicing	UBAP2L
1	154213988	G	T	splicing	UBAP2L
1	154303522	A	T	splicing	ATP8B2
1	154303523	G	T	splicing	ATP8B2
1	154316368	G	A	splicing	ATP8B2
1	158590257	C	A	splicing	SPTA1
1	158590258	T	A	splicing	SPTA1
1	160263254	C	A	splicing	COPA
1	162567580	A	T	splicing	UAP1
1	162567581	G	T	splicing	UAP1
1	167384735	A	T	splicing	POU2F1
1	167384736	G	T	splicing	POU2F1
1	171501827	GA	G	exonic	PRRC2C
1	171509957	G	T	exonic	PRRC2C
1	179587732	A	T	splicing	TDRD5
1	182555570	A	C	exonic	RNASEL
1	182827689	G	T	exonic	DHX9
1	182847154	A	T	splicing	DHX9
1	182847155	G	T	splicing	DHX9
1	183498532	G	T	splicing	SMG7
1	185278008	C	A	splicing	IVNS1ABP
1	185894177	A	T	splicing	HMCN1
1	186120330	A	T	splicing	HMCN1
1	186286733	C	A	splicing	TPR
1	186286734	T	A	splicing	TPR
1	192779295	G	T	splicing	RGS2
1	197112789	A	T	exonic	ASPM
1	201777079	A	T	exonic, splicing	NAV1, NAV1
1	201777080	G	T	exonic, splicing	NAV1, NAV1
1	202711934	C	A	splicing	KDM5B
1	204433733	C	A	splicing	PIK3C2B
1	207934592	A	T	splicing	CD46
1	207934593	G	T	splicing	CD46
1	209803964	G	T	exonic	LAMB3
1	211836995	C	T	splicing	NEK2
1	214791982	C	A	exonic	CENPF
1	215953183	A	T	splicing	USH2A
1	215956279	T	A	splicing	USH2A
1	216465713	C	A	splicing	USH2A
1	216465714	T	A	splicing	USH2A
1	220275470	G	T	splicing	IARS2
1	220363063	G	GTTTTTTTT	exonic	RAB3GAP2
1	225603035	C	A	splicing	LBR
1	225603036	T	A	splicing	LBR
1	226475499	C	A	splicing	LIN9
1	226475500	T	A	splicing	LIN9
1	227079026	C	T	exonic	PSEN2
1	227387355	T	A	splicing	CDC42BPA
1	229738667	C	T	splicing	TAF5L
1	229738667	C	A	splicing	TAF5L
1	229738668	T	A	splicing	TAF5L
1	231413244	G	T	splicing	GNPAT
1	235594019	G	T	splicing	TBCE
1	235918948	C	A	splicing	LYST
1	235918949	T	A	splicing	LYST
1	235972232	G	T	exonic	LYST
1	235973835	C	A	splicing	LYST
1	236987418	G	T	splicing	MTR
1	237551484	G	A	splicing	RYR2
1	237935310	A	T	splicing	RYR2
1	240497407	A	T	splicing	FMN2
1	240497408	G	T	splicing	FMN2
1	241667546	C	A	splicing	FH
1	241667547	T	A	splicing	FH
1	244849897	A	T	splicing	DESI2
1	244849898	G	T	splicing	DESI2
1	245848871	C	A	exonic	KIF26B
1	247030561	G	T	exonic	AHCTF1
1	247030570	G	T	exonic	AHCTF1
1	247062815	C	A	splicing	AHCTF1
1	247586530	A	T	splicing	NLRP3
1	247586531	G	T	splicing	NLRP3
2	1891286	G	T	exonic	MYT1L
2	8938432	T	A	splicing	KIDINS220
2	9458652	G	T	splicing	ASAP2
2	15534474	C	A	splicing	NBAS
2	15534475	T	A	splicing	NBAS
2	15567920	T	A	splicing	NBAS
2	15614445	C	A	exonic	NBAS
2	15614449	C	A	splicing	NBAS
2	15614450	T	A	splicing	NBAS
2	20141601	C	A	splicing	WDR35
2	21234331	G	C	exonic	APOB
2	26424191	T	A	splicing	HADHA
2	27447211	A	G	splicing	CAD
2	27565101	C	T	splicing	GTF3C2
2	27706244	C	A	splicing	IFT172
2	27706245	T	A	splicing	IFT172
2	28626972	A	T	splicing	FOSL2
2	28626973	G	T	splicing	FOSL2
2	32352015	A	T	splicing	SPAST
2	32352016	G	T	splicing	SPAST
2	38536649	C	A	splicing	ATL2
2	38537450	C	T	splicing	ATL2
2	39241988	C	A	splicing	SOS1
2	39241989	T	A	splicing	SOS1
2	44117017	T	A	splicing	LRPPRC
2	44507877	C	A	exonic	SLC3A1
2	48040517	C	A	splicing	FBXO11
2	54120937	C	A	splicing	PSME4
2	54120938	T	A	splicing	PSME4
2	54159894	C	A	exonic	PSME4
2	54893196	C	A	exonic	SPTBN1
2	55518881	G	T	exonic	CCDC88A
2	55910963	G	T	exonic	PNPT1
2	56103869	C	A	exonic	EFEMP1
2	58390210	C	A	splicing	FANCL
2	61128125	A	T	splicing	REL
2	61128126	G	T	splicing	REL
2	61147517	G	T	splicing	REL
2	61542110	C	A	splicing	USP34
2	61542111	T	A	splicing	USP34
2	61597488	G	A	exonic	USP34
2	61729446	C	T	splicing	XPO1
2	63540447	C	A	splicing	WDPCP
2	63540448	T	A	splicing	WDPCP
2	64126712	C	A	exonic	VPS54
2	67626681	G	A	splicing	ETAA1
2	67630082	C	A	exonic	ETAA1
2	69583691	T	A	splicing	GFPT1
2	69650850	C	A	splicing	NFU1
2	86992149	G	T	splicing	RMND5A
2	97529887	T	G	splicing	SEMA4C
2	100453987	C	A	splicing	AFF3
2	109374868	G	T	splicing	RANBP2
2	113309473	C	A	exonic	POLR1B
2	116534855	C	A	exonic	DPP10
2	121992888	C	A	splicing	TFCP2L1
2	122176197	C	T	splicing	CLASP1
2	128087586	T	C	splicing	MAP3K2
2	135911217	A	T	splicing	RAB3GAP1
2	135911218	G	T	splicing	RAB3GAP1
2	136513142	C	G	exonic	UBXN4
2	141260673	C	A	splicing	LRP1B
2	141283920	C	A	splicing	LRP1B
2	141607716	G	A	exonic	LRP1B
2	141751705	C	A	splicing	LRP1B
2	141751706	T	A	splicing	LRP1B
2	141773485	C	A	splicing	LRP1B
2	141773486	T	A	splicing	LRP1B
2	141819659	A	T	exonic	LRP1B
2	152314274	G	T	splicing	RIF1
2	152487227	A	T	splicing	NEB
2	153533990	C	A	splicing	PRPF40A
2	153533991	T	A	splicing	PRPF40A
2	158622489	A	T	exonic	ACVR1
2	163144700	A	T	exonic	IFIH1
2	163693060	G	T	exonic	KCNH7
2	166018882	C	A	splicing	SCN3A
2	166237650	C	A	exonic	SCN2A
2	166737310	C	A	splicing	TTC21B
2	166737311	T	A	splicing	TTC21B
2	167168024	G	T	exonic	SCN9A
2	169018353	C	A	splicing	STK39
2	169018354	T	A	splicing	STK39
2	170010992	C	T	exonic	LRP2
2	170060782	C	A	splicing	LRP2
2	170462547	A	T	splicing	PPIG
2	171913077	C	A	splicing	TLK1
2	173852922	A	T	splicing	RAPGEF4
2	173852923	G	T	splicing	RAPGEF4
2	179414774	G	T	exonic	TTN
2	179476821	C	A	exonic	TTN
2	179610605	G	A	exonic	TTN
2	183822272	G	T	exonic	NCKAP1
2	186657800	C	A	exonic	FSIP2
2	186659287	C	A	exonic	FSIP2
2	191109695	C	A	splicing	HIBCH
2	191109696	T	A	splicing	HIBCH
2	191792031	G	T	splicing	GLS
2	197763095	T	A	splicing	PGAP1
2	202614513	C	A	splicing	ALS2
2	202614514	T	A	splicing	ALS2
2	212248786	C	A	splicing	ERBB4
2	212248787	T	A	splicing	ERBB4
2	212252718	C	A	splicing	ERBB4
2	212252719	T	A	splicing	ERBB4
2	212289028	T	A	splicing	ERBB4
2	219090641	A	T	splicing	ARPC2
2	219362581	C	A	splicing	USP37
2	219362582	T	A	splicing	USP37
2	222428747	A	T	exonic	EPHA4
2	223513516	T	A	splicing	FARSB
2	228109713	T	A	splicing	COL4A3
2	228205096	T	TACCTGTGTTGCGTG	exonic	MFF
2	234590981	T	A	exonic	UGT1A7
2	238247758	C	A	exonic	COL6A3
2	239247100	T	A	splicing	TRAF3IP1
2	241814538	C	G	exonic	AGXT
2	242196137	T	A	exonic	HDLBP
3	9490071	G	T	splicing	SETD5
3	9514919	G	T	splicing	SETD5
3	9920117	C	T	splicing	CIDEC
3	11059113	T	A	exonic	SLC6A1
3	12422987	C	A	exonic	PPARG
3	12573067	A	T	splicing	TSEN2
3	14696038	G	A	splicing	CCDC174
3	14696039	T	A	splicing	CCDC174
3	14700376	A	T	splicing	CCDC174
3	14700379	G	T	exonic	CCDC174
3	14700404	T	A	exonic	CCDC174
3	14700408	T	A	exonic	CCDC174
3	14706534	G	T	splicing	CCDC174
3	14709689	G	A	splicing	CCDC174
3	20167511	A	T	exonic	KAT2B
3	20189736	A	T	exonic	KAT2B
3	25670444	C	T	splicing	TOP2B
3	25674282	C	A	exonic	TOP2B
3	33093497	C	A	splicing	GLB1
3	38266147	C	A	exonic	OXSR1
3	39126134	A	T	splicing	WDR48
3	39126135	G	T	splicing	WDR48
3	39135369	A	T	exonic	WDR48
3	39453386	G	T	splicing	RPSA
3	42684090	T	C	splicing	NKTR
3	45565487	A	T	splicing	LARS2
3	45565488	G	T	splicing	LARS2
3	47161948	A	T	exonic	SETD2
3	48730476	C	T	exonic	IP6K2
3	52610615	G	T	exonic	PBRM1
3	52620639	A	C	exonic	PBRM1
3	52678776	A	T	exonic	PBRM1
3	54905568	C	A	exonic	CACNA2D3
3	56041216	A	T	exonic	ERC2
3	57271570	T	A	exonic	APPL1
3	57569736	T	A	splicing	ARF4
3	57882599	G	T	splicing	SLMAP
3	57908614	A	T	splicing	SLMAP
3	64132620	G	A	exonic	PRICKLE2
3	69112131	A	T	splicing	UBA3
3	77693854	G	T	splicing	ROBO2
3	105464883	C	A	splicing	CBLB
3	105464884	T	A	splicing	CBLB
3	112267480	G	T	exonic	ATG3
3	113120544	C	A	exonic	CFAP44
3	120941848	A	T	splicing	STXBP5L
3	120941849	G	T	splicing	STXBP5L
3	120941851	G	T	exonic	STXBP5L
3	120998650	A	T	splicing	STXBP5L
3	120998651	G	T	splicing	STXBP5L
3	121137901	A	T	splicing	STXBP5L
3	121810446	A	T	splicing	CD86
3	123008596	C	A	splicing	ADCY5
3	127327360	G	T	splicing	MCM2
3	130286036	T	G	exonic	COL6A6
3	130311905	G	T	exonic	COL6A6
3	130649315	T	A	exonic	ATP2C1
3	130649321	C	A	exonic	ATP2C1
3	130659472	A	T	splicing	ATP2C1
3	130659473	G	T	splicing	ATP2C1
3	131220560	C	A	splicing	MRPL3
3	132193811	G	A	exonic	DNAJC13
3	132207818	A	T	splicing	DNAJC13
3	132207819	G	T	splicing	DNAJC13
3	132384666	G	T	splicing	UBA5
3	132406066	C	A	exonic	NPHP3
3	133335738	A	T	exonic	TOPBP1
3	136240260	C	A	splicing	STAG1
3	138474628	A	T	exonic	PIK3CB
3	138474822	C	A	splicing	PIK3CB
3	138474823	T	A	splicing	PIK3CB
3	139092255	C	A	splicing	COPB2
3	139092256	T	A	splicing	COPB2
3	141671860	T	A	splicing	TFDP2
3	142185369	C	A	exonic	ATR
3	142226952	C	A	splicing	ATR
3	142226953	T	A	splicing	ATR
3	142274982	C	A	splicing	ATR
3	151094594	G	T	exonic	MED12L
3	155655379	G	T	splicing	GMPS
3	160093669	C	T	splicing	IFT80
3	160093669	C	A	splicing	IFT80
3	164739016	C	T	splicing	SI
3	164741385	A	T	exonic	SI
3	167508283	T	A	exonic	SERPINI1
3	167540773	G	T	splicing	SERPINI1
3	170824990	G	T	exonic	TNIK
3	170824996	C	T	splicing	TNIK
3	171443867	C	A	splicing	PLD1
3	171443868	T	A	splicing	PLD1
3	184296209	C	T	exonic	EPHB3
3	185637224	C	T	splicing	TRA2B
3	185638977	T	A	splicing	TRA2B
3	189713233	T	A	splicing	P3H2
3	193361763	G	T	splicing	OPA1
3	195053853	C	A	splicing	ACAP2
3	195101792	C	A	splicing	ACAP2
3	195101793	T	A	splicing	ACAP2
3	196539689	T	A	exonic	PAK2
3	197428577	A	T	splicing	RUBCN
4	890259	G	A	exonic	GAK
4	3208226	C	T	exonic	HTT
4	5667241	C	T	splicing	EVC2
4	6843840	G	A	exonic	KIAA0232
4	13378247	C	A	splicing	RAB28
4	13378248	T	A	splicing	RAB28
4	15512946	C	A	exonic	CC2D2A
4	15602858	A	T	splicing	CC2D2A
4	16017787	A	T	splicing	PROM1
4	23814491	C	A	splicing	PPARGC1A
4	41263737	G	T	exonic	UCHL1
4	41663446	G	T	exonic	LIMCH1
4	42454078	T	A	splicing	ATP8A1
4	42457617	C	A	splicing	ATP8A1
4	42457618	T	A	splicing	ATP8A1
4	42524224	G	A	exonic	ATP8A1
4	48542087	T	A	splicing	FRYL
4	56319297	C	A	splicing	CLOCK
4	56319298	T	A	splicing	CLOCK
4	56818410	G	A	splicing	CEP135
4	56818411	T	A	splicing	CEP135
4	56841093	T	A	exonic	CEP135
4	57777658	C	A	exonic	REST
4	68497627	C	A	splicing	UBA6
4	68510497	C	A	splicing	UBA6
4	73986596	A	T	splicing	ANKRD17
4	73986597	C	T	splicing	ANKRD17
4	78665932	G	T	exonic	CNOT6L
4	79328815	A	G	splicing	FRAS1
4	80906019	T	A	splicing	ANTXR2
4	80929771	C	A	splicing	ANTXR2
4	80929772	T	A	splicing	ANTXR2
4	83970447	A	T	exonic	COPS4
4	83989590	G	T	splicing	COPS4
4	84193327	T	A	splicing	COQ2
4	84391370	A	T	exonic	ABRAXAS1
4	85603593	C	A	exonic	WDFY3
4	95129715	C	A	exonic	SMARCAD1
4	95155104	G	T	splicing	SMARCAD1
4	95170803	A	T	splicing	SMARCAD1
4	96044959	A	T	splicing	BMPR1B
4	99428873	C	A	exonic	TSPAN5
4	108868530	A	T	splicing	CYP2U1
4	114279795	G	T	exonic	ANK2
4	122739210	G	T	exonic	CCNA2
4	123095809	T	A	splicing	KIAA1109
4	123128422	T	A	splicing	KIAA1109
4	123159245	A	T	splicing	KIAA1109
4	123159246	G	T	splicing	KIAA1109
4	123195496	A	T	splicing	KIAA1109
4	128635201	G	A	exonic	INTU
4	144466622	G	T	splicing	SMARCA5
4	151142837	G	T	exonic	DCLK2
4	155507543	GT	G	exonic	FGA
4	158224742	G	T	exonic	GRIA2
4	164067017	C	A	splicing	NAF1
4	164067018	T	A	splicing	NAF1
4	170322959	G	A	exonic	NEK1
5	14293119	A	T	splicing	TRIO
5	31521256	G	T	exonic	DROSHA
5	32276787	C	G	splicing	MTMR12
5	35068320	C	A	exonic	PRLR
5	35068917	A	T	exonic	PRLR
5	36168414	G	T	splicing	SKP2
5	36201264	C	A	splicing	NADK2
5	36201265	T	A	splicing	NADK2
5	36986223	G	T	exonic	NIPBL
5	37014783	A	T	splicing	NIPBL
5	37058992	G	T	splicing	NIPBL
5	37302897	A	T	exonic	NUP155
5	41150128	C	A	splicing	C6
5	41150129	T	A	splicing	C6
5	41181459	A	T	splicing	C6
5	41181460	C	T	splicing	C6
5	41762304	T	A	splicing	OXCT1
5	55237648	C	A	splicing	IL6ST
5	55237649	T	A	splicing	IL6ST
5	61653516	A	T	splicing	KIF2A
5	61653517	G	T	splicing	KIF2A
5	61676944	G	T	splicing	KIF2A
5	61676945	G	T	exonic	KIF2A
5	61826534	A	T	splicing	IPO11
5	61826535	G	T	splicing	IPO11
5	61832606	C	T	exonic	IPO11
5	64100141	T	A	exonic	CWC27
5	64181271	G	T	exonic	CWC27
5	70810769	A	T	splicing	BDP1
5	70810770	G	T	splicing	BDP1
5	70834868	G	T	splicing	BDP1
5	72374006	G	T	splicing	FCHO2
5	74012417	C	A	exonic	HEXB
5	74014114	A	T	splicing	HEXB
5	74014115	G	T	splicing	HEXB
5	74021582	T	A	splicing	GFM2
5	74646137	C	T	exonic	HMGCR
5	76621362	A	T	splicing	PDE8B
5	80057488	T	A	exonic	MSH3
5	80911377	C	A	splicing	SSBP2
5	80911378	T	A	splicing	SSBP2
5	82815427	G	A	exonic	VCAN
5	89938541	G	T	exonic	ADGRV1
5	94814147	C	A	splicing	TTC37
5	94814148	T	A	splicing	TTC37
5	94842710	ATTGCCCTT	A	exonic	TTC37
5	94853027	C	A	splicing	TTC37
5	94853028	T	A	splicing	TTC37
5	95231396	C	A	splicing	ELL2
5	95231397	T	A	splicing	ELL2
5	98193973	G	T	exonic	CHD1
5	112850968	G	T	splicing	YTHDC2
5	112874769	A	T	splicing	YTHDC2
5	112889520	T	A	exonic	YTHDC2
5	118484776	C	A	exonic	DMXL1
5	122717821	G	T	exonic	CEP120
5	127626577	C	A	splicing	FBN2
5	127626578	T	A	splicing	FBN2
5	131927567	A	T	splicing	RAD50
5	131944305	A	T	splicing	RAD50
5	131944306	G	T	splicing	RAD50
5	132051950	G	T	exonic	KIF3A
5	132403160	C	T	exonic	HSPA4
5	132902875	A	T	splicing	FSTL4
5	132902876	C	T	splicing	FSTL4
5	134106591	A	T	splicing	DDX46
5	134106592	G	T	splicing	DDX46
5	137281688	T	A	splicing	FAM13B
5	138657718	G	GATTCCAAACAGAGGCATTGATTTACT	exonic	MATR3
5	140966765	C	A	splicing	DIAPH1
5	140966766	T	A	splicing	DIAPH1
5	145883447	C	T	exonic	TCERG1
5	147504327	G	T	splicing	SPINK5
5	149310732	C	A	splicing	PDE6A
5	149310733	T	A	splicing	PDE6A
5	161281168	G	T	exonic	GABRA1
5	170817053	A	T	splicing	NPM1
5	172535799	T	A	exonic	CREBRF
5	176619009	C	A	exonic	NSD1
5	176885061	G	A	exonic	DBN1
6	7563967	A	T	splicing	DSP
6	7575527	G	T	splicing	DSP
6	15504729	A	T	splicing	JARID2
6	15504730	G	T	splicing	JARID2
6	17805724	C	T	exonic	KIF13A
6	17805725	C	T	exonic	KIF13A
6	24353852	C	A	splicing	DCDC2
6	36041466	A	T	splicing	MAPK14
6	36945027	C	A	splicing	MTCH1
6	36945028	T	A	splicing	MTCH1
6	38718323	T	A	exonic	DNAH8
6	42225940	C	A	splicing	TRERF1
6	42225941	T	A	splicing	TRERF1
6	42574342	C	T	exonic	UBR2
6	43540276	A	T	exonic	XPO5
6	43550880	T	A	splicing	POLH
6	46679332	G	T	exonic	PLA2G7
6	47471014	A	T	splicing	CD2AP
6	47471015	G	T	splicing	CD2AP
6	47567035	A	T	splicing	CD2AP
6	47567036	G	T	splicing	CD2AP
6	47576857	A	T	splicing	CD2AP
6	52329817	T	A	exonic	EFHC1
6	64389900	G	T	splicing	PHF3
6	65767584	G	T	exonic	EYS
6	66200601	C	A	splicing	EYS
6	66200602	T	A	splicing	EYS
6	72952016	G	T	splicing	RIMS1
6	74331525	A	T	splicing	SLC17A5
6	74331526	C	T	splicing	SLC17A5
6	74345224	C	A	splicing	SLC17A5
6	74345225	T	A	splicing	SLC17A5
6	75887653	T	A	splicing	COL12A1
6	76350398	A	T	splicing	SENP6
6	76350399	G	T	splicing	SENP6
6	80837263	G	T	splicing	BCKDHB
6	86217008	C	A	splicing	SNX14
6	86217009	T	A	splicing	SNX14
6	86277251	C	T	splicing	SNX14
6	87926015	A	T	splicing	ZNF292
6	90452999	C	A	exonic	MDN1
6	90453001	T	A	splicing	MDN1
6	91257797	G	T	exonic	MAP3K7
6	99852579	C	A	splicing	PNISR
6	99852580	T	A	splicing	PNISR
6	105198214	A	C	splicing	HACE1
6	106543496	G	T	exonic	PRDM1
6	107103488	A	T	splicing	QRSL1
6	107103489	G	T	splicing	QRSL1
6	108372313	G	T	exonic	OSTM1
6	111650942	C	A	splicing	REV3L
6	111686548	C	T	splicing	REV3L
6	117650607	C	A	exonic	ROS1
6	128312031	C	A	splicing	PTPRK
6	128312032	T	A	splicing	PTPRK
6	130404763	A	T	splicing	L3MBTL3
6	130404764	G	T	splicing	L3MBTL3
6	130404769	T	A	exonic	L3MBTL3
6	131925461	C	A	splicing	MED23
6	132179806	A	T	splicing	ENPP1
6	132179807	G	T	splicing	ENPP1
6	136980356	C	G	splicing	MAP3K5
6	146007433	C	A	splicing	EPM2A
6	146007434	T	A	splicing	EPM2A
6	147705848	A	T	splicing	STXBP5
6	152542695	C	A	splicing	SYNE1
6	152765544	A	T	splicing	SYNE1
6	152765545	C	T	splicing	SYNE1
6	152765715	T	A	splicing	SYNE1
6	155095122	G	T	splicing	SCAF8
6	158537315	C	A	splicing	SERAC1
6	158537316	T	A	splicing	SERAC1
6	160453972	A	T	splicing	IGF2R
6	160453973	G	T	splicing	IGF2R
6	160454122	C	G	exonic	IGF2R
6	161470601	C	T	exonic	MAP3K4
6	170594206	G	C	exonic	DLL1
7	17855842	A	T	exonic	SNX13
7	21516695	A	T	splicing	SP4
7	21516696	G	A	splicing	SP4
7	21600687	A	T	splicing	DNAH11
7	22202031	G	T	exonic	RAPGEF5
7	23183611	C	T	exonic	KLHL7
7	33061674	A	T	exonic	NT5C3A
7	37355565	C	A	splicing	ELMO1
7	37355565	C	T	splicing	ELMO1
7	37355566	T	A	splicing	ELMO1
7	37924050	G	A	splicing	NME8
7	42957436	T	A	splicing	PSMA2
7	48259067	T	A	exonic	ABCA13
7	48308575	A	T	splicing	ABCA13
7	48308576	G	T	splicing	ABCA13
7	48320939	G	T	splicing	ABCA13
7	48416142	G	T	exonic	ABCA13
7	48559688	C	T	exonic	ABCA13
7	55211182	G	T	splicing	EGFR
7	65557074	G	T	splicing	ASL
7	75187022	A	T	exonic	HIP1
7	77210742	A	T	splicing	PTPN12
7	77210743	G	T	splicing	PTPN12
7	81662128	G	T	exonic	CACNA2D1
7	87835820	C	A	splicing	SRI
7	87835821	T	A	splicing	SRI
7	89929182	T	A	exonic	CFAP69
7	91671358	A	T	splicing	AKAP9
7	91671360	A	T	exonic	AKAP9
7	91694752	T	A	exonic	AKAP9
7	91844088	C	A	exonic	KRIT1
7	91865858	T	A	splicing	KRIT1
7	92126092	C	T	splicing	PEX1
7	92146952	G	A	exonic	PEX1
7	92244602	T	A	splicing	CDK6
7	95776009	C	A	splicing	SLC25A13
7	95776010	T	A	splicing	SLC25A13
7	101848392	A	T	splicing	CUX1
7	101848393	G	T	splicing	CUX1
7	103002402	A	T	splicing	PSMC2
7	103002403	G	T	splicing	PSMC2
7	104747220	G	T	splicing	KMT2E
7	107338485	A	T	splicing	SLC26A4
7	107338486	G	T	splicing	SLC26A4
7	107344774	A	T	splicing	SLC26A4
7	111448937	T	A	splicing	DOCK4
7	111585854	C	A	splicing	DOCK4
7	111585855	T	A	splicing	DOCK4
7	121568208	A	T	splicing	PTPRZ1
7	121568209	G	T	splicing	PTPRZ1
7	121612721	T	A	exonic	PTPRZ1
7	122091522	C	A	exonic	CADPS2
7	124467360	C	A	splicing	POT1
7	127014080	G	T	exonic	ZNF800
7	135277734	G	T	splicing	NUP205
7	135323304	G	T	splicing	NUP205
7	138447755	G	GT	exonic	ATP6V0A4
7	138954144	G	T	exonic	UBN2
7	140501210	A	T	splicing	BRAF
7	141414155	T	A	exonic	WEE2
7	141416023	G	T	exonic	WEE2
7	151168692	C	A	splicing	RHEB
7	151168693	T	A	splicing	RHEB
7	151884557	T	A	exonic	KMT2C
7	151900067	G	T	exonic	KMT2C
7	154002638	T	C	splicing	DPP6
7	154429529	A	T	splicing	DPP6
8	15517118	C	T	exonic	TUSC3
8	16032810	C	A	splicing	MSR1
8	30695057	CTG	C	exonic	TEX15
8	30921803	A	T	splicing	WRN
8	30921804	G	T	splicing	WRN
8	30977942	T	A	splicing	WRN
8	37978448	A	T	splicing	ASH2L
8	38110238	A	T	splicing	DDHD2
8	38110239	G	T	splicing	DDHD2
8	38117556	A	T	splicing	DDHD2
8	38117557	G	T	splicing	DDHD2
8	42857249	G	T	splicing	HOOK3
8	61774755	A	T	exonic	CHD7
8	65537098	T	A	splicing	CYP7B1
8	68028147	A	T	splicing	CSPP1
8	68028148	G	T	splicing	CSPP1
8	68070832	G	C	splicing	CSPP1
8	68152526	C	A	splicing	ARFGEF1
8	68178444	T	A	splicing	ARFGEF1
8	77763124	G	T	exonic	ZFHX4
8	86049697	A	T	splicing	LRRCC1
8	86049698	G	T	splicing	LRRCC1
8	87450812	A	T	splicing	WWP1
8	87464909	G	A	splicing	WWP1
8	87683327	C	A	splicing	CNGB3
8	87738887	T	A	splicing	CNGB3
8	92096319	T	A	exonic	OTUD6B
8	92096321	C	A	exonic	OTUD6B
8	94827531	A	T	splicing	TMEM67
8	94827532	G	T	splicing	TMEM67
8	94827535	G	T	exonic	TMEM67
8	95658438	C	T	exonic	ESRP1
8	95869003	A	T	splicing	INTS8
8	95869004	G	T	splicing	INTS8
8	103238166	C	A	exonic	RRM2B
8	103271211	A	T	splicing	UBR5
8	103271219	C	A	exonic	UBR5
8	106800945	G	T	splicing	ZFPM2
8	113318313	G	C	exonic	CSMD3
8	126067914	C	A	splicing	WASHC5
8	126067915	T	A	splicing	WASHC5
8	126071462	A	T	splicing	WASHC5
8	126071463	C	T	splicing	WASHC5
8	133790146	C	A	exonic	PHF20L1
8	133790148	T	A	exonic	PHF20L1
8	133836255	C	A	exonic	PHF20L1
8	133885306	G	T	splicing	TG
8	133931619	A	T	splicing	TG
8	133931620	G	T	splicing	TG
8	133931623	A	T	exonic	TG
8	133975237	A	T	splicing	TG
8	133975238	G	T	splicing	TG
8	133995593	A	T	splicing	TG
8	133995594	G	T	splicing	TG
8	139151248	G	T	exonic	FAM135B
8	142146617	A	T	exonic	DENND3
9	2084084	A	T	splicing	SMARCA2
9	2650368	A	T	splicing	VLDLR
9	5073707	G	T	exonic	JAK2
9	6506031	A	T	splicing	UHRF2
9	6644626	C	A	exonic	GLDC
9	13136183	T	A	splicing	MPDZ
9	17791228	G	A	splicing	SH3GL2
9	36342422	C	A	splicing	RNF38
9	37854977	C	G	exonic	DCAF10
9	71869124	G	T	splicing	TJP2
9	72962543	T	A	exonic	SMC5
9	75315432	A	T	splicing	TMC1
9	79895148	T	G	exonic	VPS13A
9	79897122	C	A	exonic	VPS13A
9	79933449	C	A	exonic	VPS13A
9	80018150	A	T	splicing	VPS13A
9	90311920	A	T	splicing	DAPK1
9	90311921	G	T	splicing	DAPK1
9	93637117	C	A	exonic	SYK
9	93637120	C	A	exonic	SYK
9	93650910	G	C	splicing	SYK
9	96324488	A	T	splicing	FAM120A
9	96324489	G	T	splicing	FAM120A
9	98003026	C	T	splicing	FANCC
9	98685646	C	A	exonic	ERCC6L2
9	101908807	A	T	exonic	TGFBR1
9	102769874	A	T	exonic	ERP44
9	112030715	T	A	splicing	EPB41L4B
9	113547282	G	A	exonic	MUSK
9	117168821	G	A	exonic	WHRN
9	123540627	A	C	splicing	FBXW2
9	128069969	G	T	splicing	GAPVD1
9	128432137	G	T	exonic	MAPKAP1
9	130634125	G	A	exonic	AK1
9	133945058	G	C	splicing	LAMC3
9	134381508	G	T	exonic	POMT1
9	135218187	C	A	splicing	SETX
9	140970269	A	C	splicing	CACNA1B
10	13333830	C	A	exonic, splicing	PHYH, PHYH
10	16970303	C	G	splicing	CUBN
10	17146606	T	A	splicing	CUBN
10	22028983	C	T	exonic	MLLT10
10	26457744	C	A	exonic	MYO3A
10	26457754	C	A	exonic	MYO3A
10	35321424	T	C	splicing	CUL2
10	55617024	C	A	splicing	PCDH15
10	60121096	A	T	splicing	UBE2D1
10	60121097	G	T	splicing	UBE2D1
10	61823013	C	A	splicing	ANK3
10	61823014	T	A	splicing	ANK3
10	61844358	A	T	splicing	ANK3
10	61932748	A	T	exonic	ANK3
10	70182130	G	C	exonic	DNA2
10	70513682	C	T	exonic	CCAR1
10	70532743	A	G	splicing	CCAR1
10	71631938	A	G	splicing	COL13A1
10	75214249	T	A	splicing	PPP3CB
10	75802839	A	T	splicing	VCL
10	75802840	G	T	splicing	VCL
10	96356625	A	T	exonic	HELLS
10	101147986	G	T	exonic	CNNM1
10	104557749	G	T	splicing	WBP1L
10	104831530	G	T	splicing	CNNM2
10	105792701	A	AG	exonic	COL17A1
10	105920843	A	T	exonic	CFAP43
10	112038936	A	T	splicing	MXI1
10	112038937	G	T	splicing	MXI1
10	114849206	C	A	exonic	TCF7L2
10	115947801	G	T	exonic	TDRD1
10	116201546	C	A	splicing	ABLIM1
10	116201547	T	A	splicing	ABLIM1
10	116247776	C	T	splicing	ABLIM1
10	118439274	T	A	splicing	HSPA12A
10	121336263	C	A	splicing	TIAL1
10	121336264	T	A	splicing	TIAL1
10	123241692	C	A	splicing	FGFR2
11	684965	T	G	splicing	DEAF1
11	2415396	C	T	exonic	CD81
11	2609942	G	C	splicing	KCNQ1
11	8115727	A	T	exonic	TUB
11	8736201	A	T	exonic	ST5
11	8977846	C	A	splicing	TMEM9B
11	8977847	T	A	splicing	TMEM9B
11	9200617	C	A	exonic	DENND5A
11	9456563	C	A	exonic	IPO7
11	9463633	C	T	exonic	IPO7
11	13721863	G	T	splicing	FAR1
11	14481845	T	A	splicing	COPB1
11	17156577	C	A	splicing	PIK3C2A
11	20668378	A	C	splicing	SLC6A5
11	22247528	A	T	splicing	ANO5
11	22247529	G	T	splicing	ANO5
11	22247530	G	T	exonic	ANO5
11	32623313	A	T	exonic	EIF3M
11	34107610	G	T	splicing	CAPRIN1
11	34120848	A	T	splicing	CAPRIN1
11	43413014	G	T	splicing	TTC17
11	44135734	G	C	splicing	EXT2
11	46829682	AT	A	exonic	CKAP5
11	47701523	A	T	splicing	AGBL2
11	47707473	A	T	exonic	AGBL2
11	47755682	C	A	splicing	FNBP4
11	47755683	T	A	splicing	FNBP4
11	47839612	A	T	exonic	NUP160
11	57460081	A	T	splicing	ZDHHC5
11	57460082	G	T	splicing	ZDHHC5
11	62363939	A	C	exonic	MTA2
11	63987799	G	A	splicing	FERMT3
11	64023090	T	G	splicing	PLCB3
11	64507637	T	G	splicing	RASGRP2
11	64699219	A	C	splicing	PPP2R5B
11	66010635	G	C	splicing	PACS1
11	72290576	A	C	splicing	PDE2A
11	72700087	A	T	exonic	FCHSD2
11	73136094	C	G	splicing	FAM168A
11	73825478	TGCCAGGGG	T	exonic	C2CD3
11	73844019	T	A	splicing	C2CD3
11	73914777	G	T	exonic	PPME1
11	76873274	G	A	exonic	MYO7A
11	77411842	G	T	exonic	RSF1
11	77815024	A	T	splicing	ALG8
11	77815025	C	T	splicing	ALG8
11	85345128	A	T	splicing	TMEM126B
11	85737400	G	A	exonic	PICALM
11	94170342	C	T	splicing	MRE11
11	94170347	G	T	exonic	MRE11
11	94908669	G	T	exonic	SESN3
11	94924767	T	A	splicing	SESN3
11	95583027	C	A	splicing	MTMR2
11	95583028	T	A	splicing	MTMR2
11	103182605	A	T	splicing	DYNC2H1
11	105732749	G	T	splicing	GRIA4
11	105789525	G	T	exonic	GRIA4
11	110128575	A	C	exonic	RDX
11	110128907	C	A	exonic	RDX
11	111575709	A	T	splicing	SIK2
11	111575710	G	T	splicing	SIK2
11	117252508	C	T	exonic	CEP164
11	118454522	A	T	splicing	ARCN1
11	120340099	T	A	splicing	ARHGEF12
11	125482882	A	T	splicing	STT3A
11	125482883	G	T	splicing	STT3A
11	128679050	A	T	splicing	FLI1
11	128679051	G	T	splicing	FLI1
11	128963603	C	A	splicing	ARHGAP32
11	128963604	T	A	splicing	ARHGAP32
12	266692	A	C	splicing	IQSEC3
12	459933	C	A	exonic	KDM5A
12	6702780	ACCCTTTG	A	exonic	CHD4
12	6954825	C	T	exonic	GNB3
12	8803097	C	A	splicing	MFAP5
12	15784375	C	A	splicing	EPS8
12	21712023	A	T	splicing	GYS2
12	21712024	C	T	splicing	GYS2
12	21727261	C	A	splicing	GYS2
12	21727261	C	T	splicing	GYS2
12	23908659	C	A	splicing	SOX5
12	23908660	T	A	splicing	SOX5
12	27462046	G	T	splicing	STK38L
12	27475259	A	T	splicing	STK38L
12	27475260	G	T	splicing	STK38L
12	31632791	G	T	exonic	DENND5B
12	32890096	G	A	splicing	DNM1L
12	32949230	T	A	exonic	PKP2
12	40677675	A	T	splicing	LRRK2
12	40677676	G	T	splicing	LRRK2
12	40742209	A	T	splicing	LRRK2
12	40742210	G	T	splicing	LRRK2
12	42862426	A	T	splicing	PRICKLE1
12	42862427	C	T	splicing	PRICKLE1
12	45173544	T	A	splicing	NELL2
12	45742300	G	A	splicing	ANO6
12	46242617	A	T	splicing	ARID2
12	46242618	G	T	splicing	ARID2
12	46285561	A	T	splicing	ARID2
12	46326912	A	T	splicing	SCAF11
12	48537828	G	A	splicing	PFKM
12	51086731	G	T	splicing	DIP2B
12	51135197	A	T	splicing	DIP2B
12	51135198	G	T	splicing	DIP2B
12	51890909	G	C	splicing	SLC4A8
12	51890910	T	C	splicing	SLC4A8
12	54911660	C	T	exonic	NCKAP1L
12	56089304	A	C	splicing	ITGA7
12	56651133	G	A	exonic	ANKRD52
12	56715861	C	A	splicing	PAN2
12	62794965	A	T	splicing	USP15
12	64057627	T	A	splicing	DPY19L2
12	64059641	T	A	splicing	DPY19L2
12	64825319	C	T	exonic	XPOT
12	66826410	T	A	splicing	GRIP1
12	72028085	C	A	splicing	ZFC3H1
12	72037873	A	T	splicing	ZFC3H1
12	76752592	C	A	splicing	OSBPL8
12	76804409	C	A	exonic	OSBPL8
12	78570241	T	G	splicing	NAV3
12	78604176	A	T	splicing	NAV3
12	78604177	G	T	splicing	NAV3
12	80752450	G	T	splicing	OTOGL
12	80765797	A	T	splicing	OTOGL
12	88449495	C	T	splicing	CEP290
12	88480269	C	A	exonic	CEP290
12	88533343	T	A	splicing	CEP290
12	88548063	A	T	splicing	TMTC3
12	88548064	G	T	splicing	TMTC3
12	91572117	A	T	splicing	DCN
12	95442892	G	T	exonic	NR2C1
12	96707097	A	T	splicing	CDK17
12	96707098	C	T	splicing	CDK17
12	100708264	TAGA	T	exonic	SCYL2
12	104476624	C	A	exonic	HCFC2
12	105556570	T	A	exonic	WASHC4
12	108045449	A	T	splicing	BTBD11
12	108045450	G	T	splicing	BTBD11
12	109095088	G	A	exonic	CORO1C
12	110655847	A	T	splicing	IFT81
12	110929928	C	A	splicing	VPS29
12	111162569	C	CATTCATCATAAAATCCATAAATT	exonic	PPP1CC
12	111908045	C	A	splicing	ATXN2
12	111908547	C	A	splicing	ATXN2
12	112704787	C	A	splicing	HECTD4
12	112704788	T	A	splicing	HECTD4
12	124221657	G	T	exonic	ATP6V0A2
12	125444938	C	A	exonic	DHX37
12	132475209	T	A	exonic	EP400
12	132539518	G	T	splicing	EP400
12	133318063	A	T	exonic	ANKLE2
13	20656165	G	T	exonic	ZMYM2
13	26114455	A	T	splicing	ATP8A2
13	26114456	G	T	splicing	ATP8A2
13	26348986	G	T	splicing	ATP8A2
13	26413682	A	T	splicing	ATP8A2
13	26413683	G	T	splicing	ATP8A2
13	31711662	C	A	splicing	HSPH1
13	31732989	G	T	exonic	HSPH1
13	31733001	C	A	splicing	HSPH1
13	32761795	T	A	splicing	FRY
13	32868503	A	T	splicing	FRY
13	32868504	G	T	splicing	FRY
13	32912652	T	A	exonic	BRCA2
13	32968825	G	T	splicing	BRCA2
13	33261270	G	T	splicing	PDS5B
13	39271834	G	A	splicing	FREM2
13	49030468	C	A	exonic	RB1
13	49030478	T	A	exonic	RB1
13	49039340	G	T	splicing	RB1
13	49710678	C	A	exonic	FNDC3A
13	49771011	A	T	splicing	FNDC3A
13	49771012	G	T	splicing	FNDC3A
13	49771016	G	T	exonic	FNDC3A
13	51504817	A	G	splicing	RNASEH2B
13	53236782	A	T	splicing	SUGT1
13	53236783	G	T	splicing	SUGT1
13	67801126	G	A	exonic	PCDH9
13	73547739	A	T	exonic	PIBF1
13	77569196	A	T	splicing	CLN5
13	77569197	G	T	splicing	CLN5
13	95228633	G	T	exonic	TGDS
13	109672081	T	A	exonic	MYO16
13	115008816	T	A	exonic	CDC16
14	21826588	T	A	splicing	SUPT16H
14	31099681	A	T	splicing	SCFD1
14	31099682	G	T	splicing	SCFD1
14	31570531	C	A	splicing	HECTD1
14	31570532	T	A	splicing	HECTD1
14	32034218	A	T	splicing	NUBPL
14	36121010	C	A	splicing	RALGAPA1
14	37132681	C	A	exonic	PAX9
14	45583384	A	T	splicing	PRPF39
14	45584058	A	T	splicing	PRPF39
14	45584059	G	T	splicing	PRPF39
14	45645946	T	A	exonic	FANCM
14	50256292	C	T	splicing	NEMF
14	50941868	C	A	splicing	MAP4K5
14	50941869	T	A	splicing	MAP4K5
14	50952892	G	A	exonic	MAP4K5
14	51062292	A	T	splicing	ATL1
14	51062293	G	T	splicing	ATL1
14	51089948	C	A	exonic	ATL1
14	51477213	C	A	splicing	TRIM9
14	51477214	T	A	splicing	TRIM9
14	55203740	A	T	splicing	SAMD4A
14	59814256	G	A	splicing	DAAM1
14	61857942	G	T	splicing	PRKCH
14	62203810	T	A	exonic	HIF1A
14	64537362	G	T	splicing	SYNE2
14	64537630	T	A	splicing	SYNE2
14	64586328	G	A	splicing	SYNE2
14	64586329	T	A	splicing	SYNE2
14	64641665	A	T	exonic	SYNE2
14	65216370	A	G	splicing	SPTB
14	72125048	A	T	splicing	SIPA1L1
14	75471466	C	T	exonic	EIF2B2
14	75474424	G	T	splicing	EIF2B2
14	75587211	A	T	splicing	NEK9
14	75587212	C	T	splicing	NEK9
14	76090953	A	T	splicing	FLVCR2
14	76090954	G	T	splicing	FLVCR2
14	76184203	G	A	splicing	TTLL5
14	91341705	C	A	splicing	RPS6KA5
14	91341706	T	A	splicing	RPS6KA5
14	94148962	G	T	splicing	UNC79
14	95591006	C	A	splicing	DICER1
14	95591007	T	A	splicing	DICER1
14	100728640	G	A	splicing	YY1
14	104436876	A	T	splicing	TDRD9
14	104436877	G	T	splicing	TDRD9
15	28436391	C	A	splicing	HERC2
15	28446665	G	T	exonic	HERC2
15	34151775	G	T	splicing	RYR3
15	35159811	C	A	splicing	AQR
15	35159812	T	A	splicing	AQR
15	35166876	A	T	splicing	AQR
15	43277141	C	A	splicing	UBR1
15	43277142	T	A	splicing	UBR1
15	43697398	A	T	splicing	TUBGCP4
15	43697399	G	T	splicing	TUBGCP4
15	44900805	T	A	splicing	SPG11
15	44912597	G	T	exonic	SPG11
15	44952815	C	A	splicing	SPG11
15	44952816	T	A	splicing	SPG11
15	52476753	C	A	exonic	GNB5
15	52876966	A	C	exonic	FAM214A
15	57967164	A	T	splicing	GCOM1, MYZAP
15	59009924	G	A	exonic	ADAM10
15	59358961	A	T	splicing	RNF111
15	59358962	G	T	splicing	RNF111
15	59548578	C	A	splicing	MYO1E
15	59548579	T	A	splicing	MYO1E
15	62176326	C	T	splicing	VPS13C
15	63984675	G	T	exonic	HERC1
15	63986343	T	A	exonic	HERC1
15	64021563	G	T	exonic	HERC1
15	64701811	G	T	splicing	TRIP4
15	69727820	A	T	splicing	KIF23
15	72192092	G	A	exonic	MYO9A
15	72270634	C	A	splicing	MYO9A
15	72338652	G	A	exonic	MYO9A
15	74476331	C	T	splicing	STRA6
15	74486139	A	G	splicing	STRA6
15	75094232	G	C	splicing	CSK
15	75705387	C	A	splicing	SIN3A
15	75705388	T	A	splicing	SIN3A
15	77759563	C	T	exonic	HMG20A
15	78790373	A	T	splicing	IREB2
15	79294027	G	T	exonic	RASGRF1
15	83296118	C	A	exonic	CPEB1
15	90216478	C	T	exonic	PLIN1
15	101114447	C	A	splicing	LINS1
16	347159	C	A	exonic	AXIN1
16	4925269	C	A	exonic	UBN1
16	8905494	G	T	splicing	PMM2
16	10992559	C	T	exonic	CIITA
16	11861334	C	T	exonic	ZC3H7A
16	11861335	C	T	exonic	ZC3H7A
16	11861338	G	T	exonic	ZC3H7A
16	14028047	A	T	splicing	ERCC4
16	14530630	C	T	splicing	PARN
16	23421683	T	A	splicing	COG7
16	27506087	G	C	exonic	GTF3C1
16	31201359	A	T	splicing	FUS
16	31201360	G	T	splicing	FUS
16	47644742	G	T	exonic	PHKB
16	47697586	A	G	splicing	PHKB
16	53493366	A	T	exonic	RBL2
16	53504294	G	T	splicing	RBL2
16	56904649	G	A	splicing	SLC12A3
16	57786801	G	A	exonic	KATNB1
16	58568301	T	A	splicing	CNOT1
16	58622811	C	A	splicing	CNOT1
16	69406215	G	T	exonic	TERF2
16	70562774	A	T	splicing	SF3B3
16	70562775	G	T	splicing	SF3B3
16	74666527	G	A	exonic	RFWD3
16	78143674	G	C	splicing	WWOX
16	81385186	A	T	splicing	GAN
16	81385187	G	T	splicing	GAN
16	84046604	A	C	splicing	SLC38A8
16	84793495	A	T	splicing	USP10
17	1303339	A	C	splicing	YWHAE
17	1411422	C	T	exonic	INPP5K
17	2371171	C	A	splicing	METTL16
17	2371172	T	A	splicing	METTL16
17	2583456	A	T	splicing	PAFAH1B1
17	3386791	A	T	splicing	ASPA
17	3962585	C	A	splicing	ZZEF1
17	4646669	C	T	exonic	ZMYND15
17	5257652	A	T	splicing	RABEP1
17	5268531	C	T	exonic	RABEP1
17	7470312	G	A	exonic	SENP3
17	7489049	G	T	splicing	MPDU1
17	7792980	A	T	splicing	CHD3
17	7792981	G	T	splicing	CHD3
17	10535335	T	A	splicing	MYH3
17	15942970	T	A	splicing	NCOR1
17	26459645	G	T	splicing	NLK
17	29546021	A	T	splicing	NF1
17	33966618	G	T	exonic	AP2B1
17	35538299	T	A	splicing	ACACA
17	35640231	G	A	exonic	ACACA
17	35641737	A	G	splicing	ACACA
17	36719557	A	C	splicing	SRCIN1
17	37584045	T	A	splicing	MED1
17	37596931	C	T	splicing	MED1
17	37649071	A	T	exonic	CDK12
17	40133930	T	A	exonic	DNAJC7
17	40849291	G	C	splicing	CNTNAP1
17	41598117	A	T	splicing	DHX8
17	41598118	G	T	splicing	DHX8
17	42273197	C	A	splicing	ATXN7L3
17	42273198	T	A	splicing	ATXN7L3
17	42293292	G	T	exonic	UBTF
17	42332666	T	G	splicing	SLC4A1
17	42461723	C	G	splicing	ITGA2B
17	42463396	AG	A	exonic	ITGA2B
17	45691033	A	T	splicing	NPEPPS
17	45759769	G	T	splicing	KPNB1
17	49076849	C	A	splicing	SPAG9
17	50008493	C	A	splicing	CA10
17	50008494	T	A	splicing	CA10
17	58013574	A	T	splicing	RPS6KB1
17	58979979	A	T	splicing	BCAS3
17	60038451	T	A	exonic	MED13
17	60038452	C	A	splicing	MED13
17	60038453	T	A	splicing	MED13
17	60062448	C	A	exonic	MED13
17	60663558	G	A	exonic	TLK2
17	60765948	C	T	exonic	MRC2
17	61712067	A	T	splicing	MAP3K3
17	62474106	C	A	splicing	POLG2
17	62474107	T	A	splicing	POLG2
17	65163809	T	A	exonic	HELZ
17	67287469	T	A	splicing	ABCA5
17	67532254	A	T	splicing	MAP2K6
17	67532255	G	T	splicing	MAP2K6
17	73208085	A	T	splicing	NUP85
17	73208086	G	T	splicing	NUP85
17	78061903	T	C	splicing	CCDC40
18	2718155	G	T	splicing	SMCHD1
18	6959339	C	T	splicing	LAMA1
18	9561976	A	T	splicing	PPP4R1
18	12356832	T	A	splicing	AFG3L2
18	12360051	C	A	splicing	AFG3L2
18	18539890	C	A	splicing	ROCK1
18	18572899	C	A	splicing	ROCK1
18	18622100	G	T	exonic	ROCK1
18	19020229	G	T	splicing	GREB1L
18	19429266	G	T	exonic	MIB1
18	21124308	CT	C	exonic	NPC1
18	28649047	G	T	exonic	DSC2
18	28663027	C	A	splicing	DSC2
18	28663028	T	A	splicing	DSC2
18	29432628	T	A	splicing	TRAPPC8
18	32395957	C	T	exonic	DTNA
18	33736427	A	G	splicing	ELP2
18	34182636	G	T	splicing	FHOD3
18	43483936	A	C	splicing	EPG5
18	43532610	C	A	splicing	EPG5
18	43532611	T	A	splicing	EPG5
18	50589674	G	T	splicing	DCC
18	50592414	A	T	splicing	DCC
18	50592415	G	T	splicing	DCC
18	54291592	A	T	exonic	TXNL1
18	55990509	T	A	exonic	NEDD4L
18	56998362	C	A	splicing	LMAN1
18	56998363	T	A	splicing	LMAN1
18	57147416	A	T	splicing	CCBE1
18	60029001	T	A	exonic	TNFRSF11A
18	61002592	C	A	splicing	KDSR
18	61002593	T	A	splicing	KDSR
18	61468102	C	A	exonic	SERPINB7
18	77287526	A	T	splicing	NFATC1
19	2123406	C	A	splicing	AP3D1
19	4430545	G	T	splicing	CHAF1A
19	7607891	A	C	splicing	PNPLA6
19	10465286	C	A	splicing	TYK2
19	11558252	A	G	splicing	PRKCSH
19	14070794	A	C	splicing	DCAF15
19	14071205	T	G	splicing	DCAF15
19	16503252	C	A	splicing	EPS15L1
19	16503253	T	A	splicing	EPS15L1
19	17752201	C	T	splicing	UNC13A
19	19120929	C	T	exonic	SUGP2
19	36237426	T	C	splicing	PSENEN
19	36594635	C	A	exonic	WDR62
19	39406878	G	A	exonic	SARS2
19	42914471	G	T	exonic	LIPE
19	48815370	G	A	exonic	CCDC114
19	49143044	C	G	splicing	CA11
19	51207419	C	A	exonic	SHANK1
20	2945505	A	T	splicing	PTPRA
20	2945506	G	T	splicing	PTPRA
20	3545993	A	T	splicing	ATRN
20	3899316	A	T	splicing	PANK2
20	18287000	G	A	exonic	ZNF133
20	33065575	A	T	splicing	ITCH
20	33657215	C	A	exonic	TRPC4AP
20	33657216	C	A	splicing	TRPC4AP
20	33657216	C	T	splicing	TRPC4AP
20	33657217	T	A	splicing	TRPC4AP
20	42340131	C	T	exonic	MYBL2
20	45927692	C	A	splicing	ZMYND8
20	46262239	G	T	splicing	NCOA3
20	47589707	T	A	exonic	ARFGEF2
20	47630099	A	T	splicing	ARFGEF2
20	47630100	G	T	splicing	ARFGEF2
20	47701818	A	T	splicing	CSE1L
20	47701819	G	T	splicing	CSE1L
20	47704545	G	T	splicing	CSE1L
20	48273240	C	A	splicing	B4GALT5
20	52786139	G	T	exonic	CYP24A1
20	54972869	C	A	exonic	CSTF1
20	55208407	A	G	splicing	TFAP2C
20	58494653	G	A	splicing	SYCP2
20	58494654	T	A	splicing	SYCP2
20	60885057	C	T	exonic	LAMA5
20	61574416	G	T	exonic	GID8
21	33078672	T	A	splicing	SCAF4
21	33296891	C	T	exonic	HUNK
21	34029096	G	T	exonic	SYNJ1
21	34115627	T	A	splicing	PAXBP1
21	34134436	G	T	exonic	PAXBP1
21	34931891	A	T	splicing	SON
21	34954553	C	A	splicing	DONSON
21	34954554	T	A	splicing	DONSON
21	35166745	T	A	exonic	ITSN1
21	37734480	G	A	splicing	MORC3
21	40572307	C	A	exonic	BRWD1
21	40600509	C	A	splicing	BRWD1
21	44483184	A	ATGATCTGCAGAGGGCGCGGCTTCAGGGCTCAAGCCCAGCAAAAGCCCCACCTGGGTGATCCACCCCAG	exonic	CBS, CBSL
21	47316278	T	G	splicing	PCBP3
21	47786659	C	T	exonic	PCNT
21	47862408	A	T	splicing	PCNT
21	47862409	G	T	splicing	PCNT
22	17585701	G	A	splicing	IL17RA
22	18300147	G	T	exonic	MICAL3
22	26422880	G	T	exonic	MYO18B
22	32880027	T	A	exonic	FBXO7
22	32889090	A	T	splicing	FBXO7
22	38131450	G	A	splicing	TRIOBP
22	39714599	T	A	splicing	RPL3
22	41548343	C	A	exonic	EP300
22	45130984	C	G	exonic	PRR5
22	47507402	A	T	splicing	TBC1D22A
22	47507403	G	T	splicing	TBC1D22A
X	15864103	C	A	exonic	AP1S2
X	18917345	C	A	splicing	PHKA2
X	18917346	T	A	splicing	PHKA2
