## Supplementary material for "Expanding CIRdb, a comprehensive catalog of whole-exome sequencing data of Canary Islanders": Table S16

### Sheet: TableS16
Supplementary Table S16. Functionally related genes to region under putative selection and their associations with diseases and phenotypes.
	Open Target Platform (a)				GWAS catalog (b)
Genes	TOP 5 diseases/phenotypes associated	Overall association score	Other diseases / phenotypes associated	Overall association score	Reported trait (b)	p-value (c) and associated rsID
BNIPL	Body mass index / Osteoporosis / Age at first sexual intercourse measurement / BMI-adjusted waist-hip ratio / Attention deficit hyperactivity disorder	0.14 / 0.10 / 0.08 / 0.05 / 0.04	Body height / Waist circumference / Fat body mass / Lean body mass / Waist-hip ratio	0.03 / 0.037 / 0.03 / 0.03 / 0.02	Body mass index / Type 2 diabetes	rs6587552 (3E-14), rs145904381 (4E-14)
C1orf56	Female infertility due to zona pellucida defect / Non-syndromic male infertility due to sperm motility disorder / Body mass index / Male infertility with azoospermia or oligozoospermia due to single gene mutation / Azoospermia	0.09 / 0.09 / 0.09 / 0.09 / 0.08	Waist circumference / Fat body mass / Body height / Appendicular lean mass / Lean body mass / Type 1 diabetes mellitus	0.02 / 0.02 / 0.02 / 0.02 / 0.02 / 0.001	-	-
CDC42SE1	Body mass index / Body height / Osteoporosis / Age at first sexual intercourse measurement / Waist circumference	0.17 / 0.17 / 0.12 / 0.08 / 0.07	Fat body mass / Lean body mass / Diabetes mellitus	0.03 / 0.03 / 0.001	Height / Adult body size	rs6694357 (2E-10), rs10749659 (4E-10)
CTSS	Cathepsin S measurement / Basal cell carcinoma / Calcium measurement / HbA1c measurement / Breast adenocarcinoma	0.28 / 0.28 / 0.27 / 0.26 / 0.25	Apolipoprotein A 1 measurement / High density lipoprotein cholesterol measurement / BMI-adjusted waist-hip ratio / Fat body mass / Body height / Coronary artery disease / BMI-adjusted hip circumference / Pericardial adipose tissue measurement / Body weight / Body fat percentage / Cardiovascular disease / Lean body mass / Hyperinsulinemic hypoglycemia / Glucose measurement / Hyperproinsulinemia / …	0.24 / 0.22 / 0.14 / 0.13 / 0.13 / 0.11 / 0.11 / 0.11 / 0.11 / 0.10 / 0.08 / 0.07 / 0.06 / 0.06 / 0.06 / 0.05 / 0.05 / 0.05 / 0.05 / 0.04 / 0.03 / 0.03 / 0.02 / 0.02 / 0.02 / 0.02 / 0.02 / 0.02 / 0.01 / 0.01 / 0.01 / 0.01 / 0.01 / 0.01 / 0.01 / 0.01 / 0.005 / 0.004 / 0.004 / 0.004 / 0.004 / 0.004 / 0.003 / 0.003 / 0.003 / 0.003 / 0.002 / 0.002 / 0.002 / 0.001	Apolipoprotein A1 / HDL colesterol / Hip circumference adjusted for BMI / Coronary artery disease / Waist-to-hip ratio adjusted for BMI / Fat body mass	rs41271951 (2E-19), rs61386199 (2E-15), rs200492635 (8E-9), rs6587520 (9E-9), rs200492635 (1E-8), rs2230061 (4E-8)
LYSMD1	Leukocyte count / Skin carcinoma / Body mass index / Age at menarche / Age at first sexual intercourse measurement	0.22 / 0.04 / 0.03 / 0.03 / 0.02	Appendicular lean mass / Waist circumference / Body height	0.02 / 0.02 / 0.02	-	-
MLLT11	Acute myeloid leukemia / Lung carcinoma / Urinary bladder carcinoma / Pancreatic ductal adenocarcinoma / Bladder transitional cell carcinoma	0.28 / 0.19 / 0.19 / 0.19/ 0.18	Body mass index / Waist circumference / Fat body mass / Lean body mass / Diabetes mellitus	0.14 / 0.06 / 0.04 / 0.04 / 0.001	Height / Adult body size	rs6694357 (2E-10), rs10749659 (4E-10)
PRUNE1	Neurodevelopmental disorder with microcephaly, hypotonia, and variable brain anomalies / Genetic disorder / Abnormality of brain morphology / BMI-adjusted waist-hip ratio / Waist-hip ratio	0.75 / 0.44 / 0.38 / 0.18 / 0.14	Lean body mass / Body fat percentage	0.04 / 0.03	Body mass index / Waist-to-hip ratio adjusted for BMI / Height	rs3738476 (3E-14), rs11204762 (3E-11), rs7532312 (6E-8)
SEMA6C	Body mass index / Monocyte count / Age at menarche / Osteoporosis / Age at first sexual intercourse measurement	0.09 / 0.08 / 0.07 / 0.06 / 0.05	Lean body mass / Appendicular lean mass	0.04 / 0.04	Body mass index	rs4512652 (4E-9)
TNFAIP8L2	Inflammatory bowel disease / Neoplasm / Hepatocellular carcinoma / Autoimmune Hepatitis / Rheumatoid arthritis	0.20 / 0.11 / 0.11 / 0.09 / 0.08	Body mass index / Diabetes mellitus / Type 2 diabetes mellitus	0.03 / 0.01 / 0.002	-	-
(a) From Open Target Platform (https://genetics.opentargets.org/)
(b) From GWAS Catalog (https://www.ebi.ac.uk/gwas/)
(c) The highest p-value was included
